# Assessment of genes involved in lysosomal diseases using the ClinGen Clinical Validity framework

**DOI:** 10.1101/2024.08.09.24311755

**Authors:** Emily Groopman, Shruthi Mohan, Amber Waddell, Matheus Wilke, Raquel Fernandez, Meredith Weaver, Hongjie Chen, Hongbin Liu, Deeksha Bali, Heather Baudet, Lorne Clarke, Christina Hung, Rong Mao, Filippo Pinto e Vairo, Lemuel Racacho, Tatiana Yuzyuk, William J Craigen, Jennifer Goldstein

**Author notes:** Corresponding author: Jennifer Goldstein, email address, Mailing address: Department of Genetics UNC-Chapel Hill CB#7264, Chapel Hill, NC 27599-7264.

## Abstract

Lysosomal diseases (LDs) are a heterogeneous group of rare genetic disorders that result in impaired lysosomal function, leading to progressive multiorgan system dysfunction. Accurate diagnosis is paramount to initiating targeted therapies early in the disease process in addition to providing prognostic information and appropriate support for families. In recent years, genomic sequencing technologies have become the first-line approach in the diagnosis of LDs. Understanding the clinical validity of the role of a gene in a disease is critical for the development of genomic technologies, such as which genes to include on next generation sequencing panels, and the interpretation of results from exome and genome sequencing. To this aim, the ClinGen Lysosomal Diseases Gene Curation Expert Panel utilized a semi-quantitative framework incorporating genetic and experimental evidence to assess the clinical validity of the 56 LD-associated genes on the Lysosomal Disease Network’s list. Here, we describe the results, and the key themes and challenges encountered.
