## Supplemental Table for "Assessment of genes involved in lysosomal diseases using the ClinGen Clinical Validity framework"

### Sheet: Supplementary Table 1
Supplemental Table 1. Genes on the LDN list curated by the Lysosomal Diseases GCEP (*alternate gene name on the LDN list; See Table 1 for further explanation of lumping and splitting decisions for OMIM disease entities in bold). NKDR = No known disease relationship.
Gene	LDN disease entity	OMIM disease entities (MIM#)	GCEP's curated disease entity	Inheritance pattern	Classification	Genetic evidence	Experimental evidence	Total points
ABHD5 (*CGI58)	Chanarin-Dorfman syndrome	Chanarin-Dorfman syndrome (275630)	Dorfman-Chanarin disease (MONDO:0010155)	AR	Definitive	12	6	18
AGA	aspartylglucosaminuria	Aspartylglucosaminuria (208400)	aspartylglucosaminuria (MONDO:0008830)	AR	Definitive	12	6	18
ARSA	Metachromatic Leukodystrophy	Metachromatic leukodystrophy (250100)	metachromatic leukodystrophy (MONDO:0018868)	AR	Definitive	12	6	18
ARSB	Mucopolysaccharidosis VI (Maroteaux-Lamy syndrome)	Mucopolysaccharidosis type VI (Maroteaux-Lamy) (253200)	mucopolysaccharidosis type 6 (MONDO:0009661)	AR	Definitive	12	6	18
ASAH1	Farber disease; Farber lipogranulomatosis; and Spinal muscular atrophy with progressive myoclonic epilepsy (SMAPME)	Farber lipogranulomatosis (228000); Spinal muscular atrophy with progressive myoclonic epilepsy (159950)	ASAH1-related sphingolipidosis (MONDO:0100524)	AR	Definitive	12	6	18
ATG5	No known disease	?Spinocerebellar ataxia, autosomal recessive 25 (617584)	spinocerebellar ataxia, autosomal recessive 25 (MONDO:0033115)	AR	Limited	0.5	6	6.5
ATG7	No known disease	Spinocerebellar ataxia, autosomal recessive 31 (619422)	spinocerebellar ataxia, autosomal recessive 31 (MONDO:0030323)	AR	Strong	8.2	6	14.2
CTSA	galactosialidosis (combined neuraminidase & beta-galactosidase deficiency)	Galactosialidosis (256540)	galactosialidosis (MONDO:0009737)	AR	Definitive	12	6	18
CTSK	Pycnodysostosis	Pycnodysostosis (265800)	pycnodysostosis (MONDO:0009940)	AR	Definitive	12	6	18
FUCA1	fucosidosis	Fucosidosis (230000)	fucosidosis (MONDO:0009254)	AR	Definitive	12	6	18
GALC	Globoid cell leukodystrophy, Krabbe disease	Krabbe disease (245200)	Krabbe disease (MONDO:0009499)	AR	Definitive	12	6	18
GALNS	Mucopolysaccharidosis IVA (Morquio syndrome, type A)	Mucopolysaccharidosis IVA (253000)	mucopolysaccharidosis type 4A (MONDO:0009659)	AR	Definitive	12	6	18
GLB1	adult/chronic GM1-gangliosidosis; Mucopolysaccharidosis IVB (Morquio syndrome, type B)	GM1-gangliosidosis, type I (230500); GM1-gangliosidosis, type II (230600); GM1-gangliosidosis, type III (230650); Mucopolysaccharidosis type IVB (Morquio) (253010)	GM1 gangliosidosis (MONDO:0018149)	AR	Definitive	12	6	18
			mucopolysaccharidosis type 4B (MONDO:0009660)	AR	Definitive	12	3	15
GM2A	activator deficiency, GM2-gangliosidosis; GM2-gangliosidosis, AB variant	GM2-gangliosidosis, AB variant (272750)	Tay-Sachs disease AB variant (MONDO:0010099)	AR	Definitive	12	4	16
GNPTAB	I-cell disease, Leroy disease, mucolipidosis II	Mucolipidosis II alpha/beta (252500); Mucolipidosis III alpha/beta (252600)	GNPTAB-mucolipidosis (MONDO:0100122)	AR	Definitive	12	6	18
GNPTG	Mucolipidosis IIIC / ML III GAMMA	Mucolipidosis III gamma (252605)	GNPTG-mucolipidosis (MONDO:0009652)	AR	Definitive	12	6	18
GNS	Mucopolysaccharidosis IIID (Sanfilippo syndrome, type D)	Mucopolysaccharidosis type IIID (252940)	mucopolysaccharidosis type 3D (MONDO:0009658)	AR	Definitive	12	6	18
GUSB	Mucopolysaccharidosis VII (Sly syndrome)	Mucopolysaccharidosis VII (253220)	mucopolysaccharidosis type 7 (MONDO:0009662)	AR	Definitive	12	6	18
HEXB	Sandhoff disease / GM2 gangliosidosis	Sandhoff disease, infantile, juvenile, and adult forms (268800)	Sandhoff disease (MONDO:0010006)	AR	Definitive	12	6	18
HGSNAT	Mucopolysaccharidosis IIIC (Sanfilippo syndrome, type C)	Mucopolysaccharidosis type IIIC (Sanfilippo C) (252930); Retinitis pigmentosa 73 (616544)	mucopolysaccharidosis type 3C (MONDO:0009657)	AR	Definitive	12	6	18
HYAL1	Mucopolysaccharidosis IX hyaluronidase deficiency	Mucopolysaccharidosis type IX (601492)	mucopolysaccharidosis type 9 (MONDO:0011093)	AR	Moderate	4.6	2.5	7.1
LIPA	lysosomal acid lipase deficiency	Cholesteryl ester storage disease (278000); Wolman disease (620151)	lysosomal acid lipase deficiency (MONDO:0010204)	AR	Definitive	12	6	18
MAN2B1	alpha-mannosidosis	Mannosidosis, alpha-, types I and II (248500)	alpha-mannosidosis (MONDO:0009561)	AR	Definitive	12	6	18
MANBA	beta-mannosidosis	Mannosidosis, beta (248510)	beta-mannosidosis (MONDO:0009562)	AR	Definitive	12	6	18
MCOLN1	Mucolipidosis type IV	Mucolipidosis IV (252650)	mucolipidosis type IV (MONDO:0009653)	AR	Definitive	12	6	18
NAGA	Schindler disease and Kanzaki disease	Kanzaki disease (609242); Schindler disease, type I (609241); Schindler disease, type III (609241)	alpha-N-acetylgalactosaminidase deficiency (MONDO:0017779)	AR	Definitive	8.85	3	11.85
NAGLU	Mucopolysaccharidosis IIIB (Sanfilippo syndrome, type B)	?Charcot-Marie-Tooth disease, axonal, type 2V (616491); Mucopolysaccharidosis type IIIB (Sanfilippo B) (252920)	mucopolysaccharidosis type 3B (MONDO:0018937)	AR	Definitive	12	6	18
NEU1	Mucolipidosis I, sialidosis	Sialidosis, type I (256550); Sialidosis, type II (256550)	sialidosis (MONDO:0017734)	AR	Definitive	12	6	18
NPC1	Niemann-Pick disease, type C1 / chronic neuronopathic form	Niemann-Pick disease, type C1 (257220); Niemann-Pick disease, type D (257220)	Niemann-Pick disease, type C1 (MONDO:0009757)	AR	Definitive	12	6	18
NPC2	Niemann-Pick disease, type C2	Niemann-pick disease, type C2 (607625)	Niemann-Pick disease, type C2 (MONDO:0011873)	AR	Definitive	12	6	18
PNPLA2	Neutral lipid storage disease with myopathy	Neutral lipid storage disease with myopathy (610717)	neutral lipid storage myopathy (MONDO:0012545)	AR	Definitive	12	6	18
PSAP	Gaucher disease, atypical, due to saposin C deficiency	Combined SAP deficiency (611721); Gaucher disease, atypical (610539); Krabbe disease, atypical (611722); Metachromatic leukodystrophy due to SAP-b deficiency (249900)	combined PSAP deficiency (MONDO:0012719)	AR	Definitive	12	6	18
			Krabbe disease due to saposin A deficiency (MONDO:0012720)	AR	Moderate	1.4	5	6.4
			metachromatic leukodystrophy due to saposin B deficiency (MONDO:0009590)	AR	Definitive	12	5	17
			atypical Gaucher disease due to saposin C deficiency (MONDO:0012517) /	AR	Definitive	12	6	18
SGSH	Mucopolysaccharidosis IIIA (Sanfilippo syndrome, type A)	Mucopolysaccharidosis type IIIA (Sanfilippo A) (252900)	mucopolysaccharidosis type 3A (MONDO:0009655)	AR	Definitive	12	6	18
SLC17A5	Sialic acid storage disease	Salla disease (604369); Sialic acid storage disorder, infantile (269920)	free sialic acid storage disease, infantile form (MONDO:0010027)	AR	Definitive	12	4	16
SLC38A9	No known disease	No disease entity	lysosomal storage disease (MONDO:0002561)	Undetermined	NKDR	0	0	0
SMPD1	Niemann-Pick disease, types A and B	Niemann-Pick disease, type A (257200); Niemann-Pick disease, type B (607616)	acid sphingomyelinase deficiency (MONDO:0100464)	AR	Definitive	12	6	18
SUMF1	Multiple sulfatase deficiency	Multiple sulfatase deficiency (272200)	mucosulfatidosis (MONDO:0010088)	AR	Definitive	12	6	18

### Sheet: Supplementary Table 2
Supplemental Table 2. Genes on the LDN list curated by other ClinGen GCEPs (*alternate gene name on the LDN list)
Gene	LDN (disease entity)	OMIM disease entities (MIM#)	GCEP performing the curation	GCEP's curated disease entity	Inheritance pattern	Classification	Genetic evidence	Experimental evidence	Total points
CLCN5	X-linked hypercalciuric nephrolithiasis, Dent-1	Dent disease 1 (300009) Hypophosphatemic rickets (300554); Nephrolithiasis, type I (310468); Proteinuria, low molecular weight, with hypercalciuric nephrocalcinosis (308990)	Tubulopathy	Dent disease type 1 (MONDO:0010225)	Xl	Definitive	12	4.5	16.5
CLN3	Batten-Spielmeyer-Vogt/Juvenile NCL/CLN3 disease	Ceroid lipofuscinosis, neuronal, 3 (204200)	Epilepsy	neuronal ceroid lipofuscinosis (MONDO:0016295)	AR	Definitive	12	0	12
CLN5	Finnish Variant Late Infantile CLN5	Ceroid lipofuscinosis, neuronal, 5 (256731)	Epilepsy	neuronal ceroid lipofuscinosis (MONDO:0016295)	AR	Definitive	12	2.5	14.5
CLN6	CLN6 disease - Atypical Late Infantile, Late-Onset variant, Early Juvenile	Ceroid lipofuscinosis, neuronal, 6A (601780); Ceroid lipofuscinosis, neuronal, 6B (Kufs type) (204300)	Epilepsy	neuronal ceroid lipofuscinosis (MONDO:0016295)	AR	Definitive	12	5	17
CLN8	Northern Epilepsy/variant late infantile CLN8	Ceroid lipofuscinosis, neuronal, 8 (600143); Ceroid lipofuscinosis, neuronal, 8, Northern epilepsy variant (610003)	Epilepsy	neuronal ceroid lipofuscinosis (MONDO:0016295)	AR	Definitive	12	2	14
CTNS	cystinosis	Cystinosis, atypical nephropathic (219800); Cystinosis, late-onset juvenile or adolescent nephropathic (219900); Cystinosis, nephropathic (219800); Cystinosis, ocular nonnephropathic (219750)	Tubulopathy	cystinosis (MONDO:0016239)	AR	Definitive	12	5	17
FIG4	Charcot-Marie-Tooth type 4J, CMT4J; Yunis-Varon syndrome; bilateral temporooccipital polymicrogyria (BTOP)	?Polymicrogyria, bilateral temporooccipital (612691); Amyotrophic lateral sclerosis 11 (612577); Charcot-Marie-Tooth disease, type 4J (611228); Yunis-Varon syndrome (216340)	Amyotrophic Lateral Sclerosis	amyotrophic lateral sclerosis type 11 (MONDO:0012945)	AD	Limited	1.6	1.1	2.7
			Charcot Marie Tooth	Charcot-Marie-Tooth disease (MONDO:0015626)	AR	Definitive	12	5	17
GAA	Pompe disease (glycogen storage disease type II)	Glycogen storage disease II (232300)	General	glycogen storage disease II (MONDO:0009290)	AR	Definitive	12	6	18
GBA1	Gaucher disease	Gaucher disease, perinatal lethal (608013); Gaucher disease, type I (230800); Gaucher disease, type II (230900); Gaucher disease, type III (231000); Gaucher disease, type IIIC (231005)	General	Gaucher disease (MONDO:0018150)	AR	Definitive	12	6	18
		Parkinson disease, late-onset, susceptibility	Parkinson disease	Parkinson disease (MONDO:0005180)	AD	Definitive	12	4.5	16.5
GLA	Fabry disease	Fabry disease (301500); Fabry disease, cardiac variant (301500)	General	Fabry disease (MONDO:0010526)	Xl	Definitive	12	5	17
HEXA	Tay-Sachs disease / GM2 gangliosidosis	GM2-gangliosidosis, several forms (272800); Tay-Sachs disease (272800)	General	Tay-Sachs disease (MONDO:0010100)	AR	Definitive	12	6	18
IDS	Mucopolysaccharidosis II, Hunter syndrome	Mucopolysaccharidosis II (309900)	Intellectual Disability and Autism	mucopolysaccharidosis type 2 (MONDO:0010674)	Xl	Definitive	11.5	4	15.5
IDUA	Mucopolysaccharidosis I (Hurler, Scheie)	Mucopolysaccharidosis Ih (607014); Mucopolysaccharidosis Ih/s (607015); Mucopolysaccharidosis Is (607016);	General	mucopolysaccharidosis type 1 (MONDO:0001586)	AR	Definitive	12	6	18
LAMP2	Danon disease	Danon disease (300257)	Hypertrophic Cardiomyopathy	Danon disease (MONDO:0010281)	Xl	Definitive	12	5	17
MTOR (mTORC1)	No known disease	Focal cortical dysplasia, type II, somatic (607341); Smith-Kingsmore syndrome (616638)	Brain Malformations	overgrowth syndrome and/or cerebral malformations due to abnormalities in MTOR pathway genes (MONDO:0100283)	AD	Definitive	10	2.5	12.5
OCRL	Lowe oculocerebrorenal syndrome	Dent disease 2 (300555); Lowe syndrome (309000)	Intellectual Disability and Autism	oculocerebrorenal syndrome (MONDO:0010645)	Xl	Definitive	12	3.5	15.5
PPT1	Santavuori-Haltia/Infantile CLN1/PPT disease	Ceroid lipofuscinosis, neuronal, 1 (256730)	Epilepsy	neuronal ceroid lipofuscinosis MONDO:0016295	AR	Definitive	12	4	16
SLC9A6	Christianson syndrome	Intellectual developmental disorder, X-linked syndromic, Christianson type (300243)	Rett and Angelman-like disorders	Christianson syndrome (MONDO:0010278)	Xl	Definitive	12	4.5	16.5
TPP1	Jansky-Bielschowsky disease/Late infantile CLN2/TPP1 Disease	Ceroid lipofuscinosis, neuronal, 2 (204500); Spinocerebellar ataxia, autosomal recessive 7 (609270)	Epilepsy	neuronal ceroid lipofuscinosis MONDO:0016295	AR	Definitive	12	3.5	15.5

### Sheet: Supplementary Table 3
Supplementary Table 3. Number of variants of different classifications in ClinVar per gene. ARSA and GAA are included as examples of definitive gene-disease relationships for comparison of non-definitive gene-disease relationships.
Gene	ARSA	GAA	ATG7	HYAL1	ATG5	SLC38A9
Disease entity	metachromatic leukodystrophy	glycogen storage disease II	spinocerebellar ataxia, autosomal recessive 31	mucopolysaccharidosis type 9	spinocerebellar ataxia, autosomal recessive 25	None known
Clinical validity classification	Definitive	Definitive	Strong	Moderate	Limited	NKDA
Pathogenic	187 (16.5%)	369 (13.3%)	6 (12.5%)	34 (9.7%)	1 (11.1%)	0
Likely Pathogenic	162 (14.3%)	308 (11.1%)	0	2 (0.6%)	0	0
VUS	310 (27.3%)	834 (30.1%)	29 (60.4%)	110 (31.5%)	3 (33.3%)	10 (83.3%)
Likely Benign	369 (32.5%)	949 (34.3%)	8 (16.7%)	178 (51.0%)	1 (11.1%)	1 (8.3%)
Benign	51 (4.5%)	106 (3.8%)	4 (8.3%)	15 (4.3%)	4 (44.4%)	1 (8.3%)
Conflicting	56 (4.9%)	203 (7.3%)	1 (2.1%)	10 (2.9%)	0	0
Total	1135	2769	48	349	9	12
